# DunedinPACE Predicts Incident Metabolic Syndrome: Cross-sectional and Longitudinal Data from the Berlin Aging Study II (BASE-II)

**DOI:** 10.1101/2024.12.16.24319083

**Authors:** Ilja Demuth, Valentin Max Vetter, Jan Homann, Vera Regitz-Zagrosek, Denis Gerstorf, Christina M. Lill, Lars Bertram

## Abstract

**Importance:** Data on the capacity of more recently developed epigenetic age measures to predict a future onset of Metabolic Syndrome (MetS) are lacking.

**Objective:** The aim of the study was a comparative analysis of different DNA methylation (DNAm)-based epigenetic clocks with regard to their ability to predict a future onset of MetS. In addition, cross-sectional relationships between epigenetic age measures, MetS and its components were investigated.

**Design, Setting and Participants:** MetS was diagnosed in participants of the Berlin Aging Study II at baseline (n=1,671, mean age 68.8 ±3.7 years, 51.6% women) and at follow-up (n=1,083; 7.4 ±1.5 years later). DNAm age (DNAmA) and its deviation from chronological age, i.e., DNAmA acceleration (DNAmAA), were calculated for a total of five epigenetic clocks at baseline. In addition, DunedinPACE, a DNAm-based measure of the pace of aging, was calculated. The relationship of MetS with DNAmAA and DunedinPACE was investigated by fitting regression models. Furthermore, receiver operating characteristic statistics were calculated to investigate the capacity of DNAm clocks assessed at baseline to predict incident MetS at follow-up.

**Exposures:** Six different epigenetic age measures including DunedinPACE assessed at baseline to predict MetS in the future.

**Main Outcomes and Measures:** Diagnosis of incident MetS on average 7.4 ±1.5 years after baseline.

**Results:** DunedinPACE was associated with incident MetS at follow-up on average 7.4 years later (OR: 9.84, p=0.028). Interestingly, we observed no significant differences (p>0.05) in the area under the curve in predicting MetS between a model that only included clinical parameters and a model that only used GrimAge DNAmAA. Cross-sectional differences between participants with and without MetS remained statistically significant for DunedinPACE only after covariate adjustment (baseline: β=0.042, follow-up: β=0.031, p<0.0001 in both cases).

**Conclusions and Relevance:** Systematic comparison of epigenetic clocks within a single dataset in relation to MetS and its diagnostic components showed strong and consistent associations with DunedinPACE, but not with other epigenetic clocks. Our results highlight the potential of using certain DNAm-based measures of biological ageing in predicting the onset of clinical outcomes, such as MetS.

**Key Points:** *Question:* Are epigenetic age measures able to predict the future onset of Metabolic Syndrome?

*Findings:* This longitudinal observational study revealed that individuals with a one-year faster pace of aging (DunedinPACE) had 2.3-fold increased odds for incident Metabolic Syndrome ∼7.5-years later.

*Meaning:* The data reported here will potentially help to implement epigenetic measures in clinical risk assessment.
