## Supplementary Tables for "DunedinPACE Predicts Incident Metabolic Syndrome: Cross-sectional and Longitudinal Data from the Berlin Aging Study II (BASE-II)"

### Sheet: Supplementary Table 1
Supplementary Table 1: Descriptive statistics of participants at follow-up stratified for Metabolic Syndrome (MetS).
		All	No MetS	MetS
Variables	n	(n=1,021)	(n=558)	(n=463)	p-value
Chronological age (y)	1.021	75.61 (3.73)	75.71 (3.67)	75.48 (3.81)	0.324
Sex (female) (%)	1.021	488 (47.8)	326 (58.4)	207 (44.7)	<0.001
Morbidity Index	888	1.0 (2.0)	1.0 (2.0)	1.0 (3.0)	<0.001
BMI (kg/m2)	1.02	27.0 (4.2)	25.5 (3.6)	28.7 (4.2)	<0.001
Waist (cm)	1.021	98.0 (11.7)	93.6 (10.6)	103.3 (10.6)	<0.001
Systolic BP (mmHg)	1.021	134.8 (15.5)	133.5 (16.3)	136.3 (14.3)	0.004
Diastolic BP (mmHg)	1.021	79.2 (8.8)	78.9 (9.0)	79.6 (8.6)	0.2
Triglycerides (mg/dL)	1.021	114.7 (61.8)	91.4 (29.1)	142.8 (77.2)	<0.001
Fasting Glucose (mg/dL)	1.018	102.2 (22.5)	91.5 (9.8)	115.1 (26.4)	<0.001
LDL-C (mg/dL)	1.021	132.2 (38.3)	133.8 (36.8)	130.3 (40.0)	0.141
HDL-C (mg/dL)	1.021	63.2 (17.1)	68.5 (16.2)	56.9 (15.8)	<0.001
Physically Inactive (%)	1.019	11.9	9.9	14.3	0.021
Smoking (packyears)	947	0.0 (14.0)	0.0 (10.5)	1.5 (17.0)	<0.001
Alcohol Intake (g/d)		7.6 (15.2)	6.8 (13.3)	8.7 (17.2)	0.027
Number of MetS Components
0	1.021		15
1	1.021		146
2	1.021		397
3	1.021			310
4	1.021			116
5	1.021			37
Horvath (DNAmA)	1.021	67.74 (5.28)	67.45 (5.23)	68.09 (5.34)	0.056
Horvath (DNAmAA)	1.021	-0.04 (4.57)	-0.29 (4.65)	0.26 (4.46)	0.052
Hannum (DNAmA)	1.021	66.16 (4.87)	66.05 (4.70)	66.29 (5.06)	0.438
Hannum (DNAmAA)	1.021	0.00 (3.90)	-0.13 (3.77)	0.16 (4.04)	0.232
7-CpG (DNAmA)	1.021	71.14 (6.86)	70.93 (6.71)	71.39 (7.03)	0.295
7-CpG (DNAmAA)	1.021	-0.11 (6.23)	-0.34 (6.19)	0.16 (6.26)	0.206
PhenoAge (DNAmA)	1.021	61.05 (6.02)	60.50 (5.72)	61.73 (6.30)	0.001
PhenoAge (DNAmAA)	1.021	-0.04 (5.26)	-0.58 (4.98)	0.61 (5.52)	<0.001
GrimAge (DNAmA)	1.021	77.40 (4.42)	77.06 (4.46)	77.82 (4.32)	0.006
GrimAge (DNAmAA)	1.021	0.00 (3.22)	-0.34 (3.24)	0.40 (3.15)	<0.001
DunedinPACE	1.021	1.09 (0.11)	1.07 (0.11)	1.11 (0.11)	<0.001
BMI: body mass index. MetS: metabolic syndrome. BP: blood pressure. LDL-C: low density lipoprotein-cholesterol. HDL-C: high density lipoprotein-cholesterol. DNAmAA: DNA methylation age. DNAmAA: DNA methylation age acceleration.

### Sheet: Supplementary Table 2
Supplementary Table 2: Linear regression analysis of all six available epigenetic age estimators on MetS status at baseline. Analyses were conducted in the full dataset and sex-stratified subgroups.
Dependent Variable	Model	β	SE	p	lowCI	upCI	n
Women and Men
7-CpG Clock	0	0.941909	0.470165	0.0454382	0.0191616	1.86466	902
	1	0.562179	0.468385	0.230359	-0.357078	1.48144	902
	2	0.281762	0.487179	0.563181	-0.674471	1.23799	844
	3	0.174553	0.513317	0.73391	-0.833068	1.18217	801
Horvath Clock	0	0.792546	0.295232	0.00739772	0.213122	1.37197	902
	1	0.602331	0.295835	0.0420399	0.0217219	1.18294	902
	2	0.553357	0.30839	0.0731188	-0.05195	1.15866	844
	3	0.476379	0.323619	0.141408	-0.158873	1.11163	801
Hannum Clock	0	0.253148	0.243722	0.299234	-0.225181	0.731477	902
	1	-0.0352734	0.23791	0.882168	-0.502198	0.431652	902
	2	0.0426703	0.249753	0.864383	-0.447543	0.532884	844
	3	0.0392535	0.261161	0.880563	-0.473395	0.551902	801
PhenoAge	0	0.996535	0.322396	0.00205605	0.363799	1.62927	902
	1	0.920175	0.325963	0.00486371	0.280437	1.55991	902
	2	0.978029	0.341783	0.00432061	0.307179	1.64888	844
	3	0.773161	0.356494	0.0303954	0.0733763	1.47294	801
GrimAge	0	1.03348	0.210139	1.03874e-06	0.621062	1.4459	902
	1	0.651498	0.194314	0.000833414	0.270135	1.03286	902
	2	0.727379	0.203635	0.000374484	0.327685	1.12707	844
	3	0.352215	0.19433	0.0702931	-0.0292465	0.733677	801
DunedinPACE	0	0.0523991	0.00759851	1.00693e-11	0.0374862	0.0673119	902
	1	0.0462685	0.00747512	9.15768e-10	0.0315978	0.0609393	902
	2	0.0480522	0.00783343	1.31719e-09	0.0326768	0.0634276	844
	3	0.0421585	0.00805356	2.11725e-07	0.0263497	0.0579673	801
Women
7-CpG Clock	0	0.828149	0.692381	0.23229	-0.532544	2.18884	453
	1	0.808905	0.693226	0.243881	-0.553457	2.17127	453
	2	0.552972	0.724008	0.445437	-0.870168	1.97611	423
	3	0.438512	0.761791	0.56519	-1.05915	1.93617	403
Horvath Clock	0	0.487169	0.427668	0.255253	-0.353299	1.32764	453
	1	0.494761	0.428342	0.248679	-0.347038	1.33656	453
	2	0.440181	0.448562	0.327003	-0.441531	1.32189	423
	3	0.441103	0.46993	0.348479	-0.482766	1.36497	403
Hannum Clock	0	0.00461693	0.335544	0.989028	-0.654808	0.664041	453
	1	0.000570066	0.336118	0.998648	-0.659986	0.661126	453
	2	0.137792	0.356427	0.699254	-0.562815	0.838399	423
	3	0.084722	0.371409	0.819679	-0.645459	0.814903	403
PhenoAge	0	1.15595	0.493688	0.0196426	0.18574	2.12617	453
	1	1.15529	0.494587	0.0199363	0.183305	2.12728	453
	2	1.29201	0.527298	0.0146842	0.255527	2.32848	423
	3	1.28126	0.551021	0.020563	0.197971	2.36455	403
GrimAge	0	0.432146	0.271147	0.111689	-0.100723	0.965015	453
	1	0.428466	0.271603	0.115373	-0.105302	0.962233	453
	2	0.534471	0.289063	0.0651651	-0.0337229	1.10266	423
	3	0.455522	0.278415	0.102608	-0.0918347	1.00288	403
DunedinPACE	0	0.0467261	0.0108658	2.09244e-05	0.0253721	0.0680801	453
	1	0.048407	0.0106811	7.4963e-06	0.027416	0.0693979	453
	2	0.0515323	0.0111693	5.2637e-06	0.0295774	0.0734872	423
	3	0.0482804	0.0114383	3.01994e-05	0.025793	0.0707678	403
Men
7-CpG Clock	0	0.385215	0.636087	0.545087	-0.864877	1.63531	449
	1	0.356393	0.636859	0.576026	-0.895224	1.60801	449
	2	0.0525632	0.660886	0.936646	-1.24652	1.35165	421
	3	-0.00436016	0.703329	0.995057	-1.38714	1.37842	398
Horvath Clock	0	0.714744	0.410003	0.0819751	-0.0910294	1.52052	449
	1	0.688692	0.410093	0.0937826	-0.117262	1.49465	449
	2	0.627493	0.426451	0.141929	-0.210768	1.46575	421
	3	0.520333	0.452363	0.250742	-0.369035	1.4097	398
Hannum Clock	0	-0.0518346	0.337042	0.877843	-0.714218	0.610549	449
	1	-0.0659112	0.337503	0.845254	-0.729205	0.597382	449
	2	-0.0484272	0.349308	0.889803	-0.735051	0.638197	421
	3	-0.0291802	0.368786	0.936974	-0.754232	0.695872	398
PhenoAge	0	0.729355	0.430772	0.0911266	-0.117235	1.57594	449
	1	0.724063	0.431705	0.0942005	-0.124365	1.57249	449
	2	0.719717	0.445122	0.106656	-0.155245	1.59468	421
	3	0.434755	0.463519	0.348852	-0.476547	1.34606	398
GrimAge	0	0.857259	0.277786	0.00215442	0.31133	1.40319	449
	1	0.835638	0.277565	0.00275532	0.290139	1.38114	449
	2	0.876044	0.287811	0.00248386	0.310303	1.44178	421
	3	0.301463	0.273143	0.27041	-0.23555	0.838476	398
DunedinPACE	0	0.0441087	0.0104041	2.7226e-05	0.0236617	0.0645557	449
	1	0.0443179	0.0104253	2.59338e-05	0.0238292	0.0648067	449
	2	0.044232	0.010946	6.33943e-05	0.0227158	0.0657481	421
	3	0.0374055	0.0114207	0.00114984	0.0149519	0.0598591	398
Covariate adjustment: Model 0: none; Model 1: age and sex (if applicable); Model 2: Model 1 and overall morbidity; Model 3: Model 2 and lifestyle factors (smoking (packyears), physical activity and alcohol consumption (g/d).

### Sheet: Supplementary Table 3
Supplementary Table 3: Linear regression analysis of all six available epigenetic age estimators on MetS status at follow-up. Analyses were conducted in the full dataset and sex-stratified subgroups.
Dependent Variable	Model	β	SE	p	lowCI	upCI	n
Women and Men
7-CpG Clock	0	0.495416	0.391324	0.205802	-0.272476	1.26331	1021
	1	0.221399	0.390647	0.57101	-0.545167	0.987964	1021
	2	0.25344	0.427573	0.553505	-0.585725	1.09261	898
	3	0.202478	0.459667	0.659705	-0.699846	1.1048	792
Horvath Clock	0	0.557059	0.286918	0.0524701	-0.00595954	1.12008	1021
	1	0.342911	0.285844	0.230557	-0.218	0.903823	1021
	2	0.162462	0.311365	0.601956	-0.44863	0.773554	898
	3	0.207981	0.333129	0.532595	-0.445948	0.861911	792
Hannum Clock	0	0.292741	0.2449	0.232229	-0.187825	0.773306	1021
	1	-0.064572	0.233467	0.782159	-0.522704	0.393559	1021
	2	-0.0126777	0.255106	0.960376	-0.513355	0.487999	898
	3	0.00371054	0.268861	0.988992	-0.524062	0.531483	792
PhenoAge	0	1.19845	0.328968	0.000283009	0.552913	1.84398	1021
	1	1.06038	0.331022	0.0014006	0.410814	1.70994	1021
	2	1.09543	0.353451	0.00200095	0.401739	1.78912	898
	3	0.872409	0.371863	0.0192217	0.142445	1.60237	792
GrimAge	0	0.7367	0.201137	0.000262435	0.34201	1.13139	1021
	1	0.339528	0.181467	0.0616301	-0.0165653	0.695621	1021
	2	0.323745	0.196425	0.0996656	-0.0617628	0.709253	898
	3	0.170299	0.190906	0.372634	-0.204447	0.545046	792
DunedinPACE	0	0.0449763	0.00704191	2.56815e-10	0.031158	0.0587946	1021
	1	0.0398092	0.00695324	1.35857e-08	0.0261648	0.0534535	1021
	2	0.0351232	0.00740112	2.41917e-06	0.0205976	0.0496488	898
	3	0.0309093	0.00770514	6.61035e-05	0.0157842	0.0460345	792
Women
7-CpG Clock	0	0.358146	0.55248	0.517103	-0.727169	1.44346	533
	1	0.363824	0.552558	0.510545	-0.72165	1.4493	533
	2	0.519805	0.610271	0.394791	-0.679472	1.71908	462
	3	0.466117	0.659106	0.479843	-0.829503	1.76174	420
Horvath Clock	0	0.447058	0.396856	0.260463	-0.332543	1.22666	533
	1	0.448309	0.397222	0.259572	-0.332013	1.22863	533
	2	0.223944	0.435606	0.607433	-0.632091	1.07998	462
	3	0.238437	0.460551	0.604931	-0.66688	1.14375	420
Hannum Clock	0	0.0578936	0.320048	0.856523	-0.570822	0.68661	533
	1	0.0581462	0.320367	0.856046	-0.571199	0.687491	533
	2	0.0719026	0.357192	0.840554	-0.630036	0.773842	462
	3	0.129853	0.376201	0.730142	-0.609655	0.869362	420
PhenoAge	0	0.845739	0.459961	0.0665146	-0.0578269	1.74931	533
	1	0.848981	0.460235	0.0656436	-0.0551278	1.75309	533
	2	1.00695	0.500237	0.0447058	0.023902	1.98999	462
	3	0.85715	0.512436	0.095144	-0.150157	1.86446	420
GrimAge	0	0.275739	0.239206	0.249541	-0.194167	0.745645	533
	1	0.275274	0.239438	0.2508	-0.19509	0.745637	533
	2	0.332554	0.267163	0.213855	-0.192462	0.857571	462
	3	0.465208	0.260399	0.0747484	-0.0466645	0.97708	420
DunedinPACE	0	0.044846	0.00950084	3.01777e-06	0.0261822	0.0635099	533
	1	0.0445541	0.00943711	3.00572e-06	0.0260154	0.0630928	533
	2	0.040315	0.0100156	6.66023e-05	0.0206328	0.0599973	462
	3	0.042609	0.0105199	6.11015e-05	0.0219297	0.0632883	420
Men
7-CpG Clock	0	0.0875387	0.551528	0.873955	-0.996135	1.17121	488
	1	0.0984867	0.553065	0.858739	-0.988213	1.18519	488
	2	0.0196762	0.599412	0.973829	-1.15845	1.1978	436
	3	0.134026	0.646318	0.835837	-1.13695	1.405	372
Horvath Clock	0	0.235428	0.411761	0.567751	-0.573625	1.04448	488
	1	0.239678	0.412942	0.561904	-0.571698	1.05105	488
	2	0.110224	0.446898	0.805302	-0.76814	0.988588	436
	3	0.236907	0.488906	0.628275	-0.724519	1.19833	372
Hannum Clock	0	-0.194534	0.340694	0.568269	-0.863948	0.474881	488
	1	-0.188138	0.341647	0.582108	-0.859429	0.483154	488
	2	-0.0972242	0.36582	0.790543	-0.816233	0.621784	436
	3	-0.0501271	0.388881	0.897507	-0.814855	0.714601	372
PhenoAge	0	1.28441	0.476275	0.00724465	0.348593	2.22022	488
	1	1.30085	0.477497	0.00667623	0.362632	2.23907	488
	2	1.20486	0.500851	0.0165641	0.220452	2.18927	436
	3	1.03007	0.547796	0.0608518	-0.0471653	2.1073	372
GrimAge	0	0.401459	0.274724	0.144575	-0.138335	0.941254	488
	1	0.40899	0.275463	0.138263	-0.132258	0.950238	488
	2	0.311086	0.288322	0.28121	-0.255602	0.877774	436
	3	-0.163568	0.282921	0.563526	-0.719928	0.392792	372
DunedinPACE	0	0.0332931	0.0102905	0.0012979	0.0130737	0.0535125	488
	1	0.0345264	0.0102794	0.000844438	0.0143288	0.054724	488
	2	0.0294901	0.0109372	0.00728519	0.00799336	0.0509869	436
	3	0.017775	0.0114894	0.122711	-0.00481876	0.0403688	372
Covariate adjustment: Model 0: none; Model 1: age and sex (if applicable); Model 2: Model 1 and overall morbidity; Model 3: Model 2 and lifestyle factors (smoking (packyears), physical activity and alcohol consumption (g/d).

### Sheet: Supplementary Table 4
Supplementary Table 4: Linear regression analysis of all six available epigenetic age estimators on the number of MetS categories fulfilled at baseline. Analyses of the full dataset and in sex-stratified subgroups are shown below.
Dependent Variable	Model	β	SE	p	lowCI	upCI	n
Women and Men
7-CpG Clock	0	0.505215	0.206318	0.0145262	0.100295	0.910134	902
	1	0.366247	0.204898	0.0742008	-0.0358884	0.768382	902
	2	0.248482	0.209854	0.236721	-0.163419	0.660382	844
	3	0.221842	0.222604	0.319273	-0.21512	0.658804	801
Horvath Clock	0	0.39274	0.129554	0.00250335	0.138476	0.647003	902
	1	0.321916	0.129395	0.0130319	0.0679645	0.575867	902
	2	0.308416	0.132753	0.0204048	0.0478492	0.568983	844
	3	0.293616	0.140222	0.0365829	0.0183653	0.568866	801
Hannum Clock	0	0.0600237	0.107112	0.57536	-0.150196	0.270243	902
	1	-0.0494862	0.104165	0.63485	-0.253922	0.154949	902
	2	-0.0337825	0.107646	0.753728	-0.245069	0.177504	844
	3	-0.0317461	0.113313	0.779426	-0.254175	0.190683	801
PhenoAge	0	0.495163	0.141419	0.000485562	0.217615	0.772712	902
	1	0.466418	0.142519	0.00110599	0.186709	0.746126	902
	2	0.479483	0.147106	0.00116133	0.190743	0.768223	844
	3	0.405222	0.154471	0.00887601	0.102001	0.708442	801
GrimAge	0	0.47025	0.0922239	4.16313e-07	0.289251	0.651249	902
	1	0.325975	0.0849242	0.000132504	0.159302	0.492648	902
	2	0.334219	0.0876812	0.000148075	0.162119	0.50632	844
	3	0.150155	0.0843253	0.0753506	-0.0153724	0.315682	801
DunedinPACE	0	0.0264493	0.00330967	4.06909e-15	0.0199537	0.0329448	902
	1	0.023827	0.00324637	4.79637e-13	0.0174557	0.0301984	902
	2	0.0233395	0.00335593	7.10921e-12	0.0167525	0.0299265	844
	3	0.0200708	0.00348208	1.17578e-08	0.0132357	0.026906	801
Women
7-CpG Clock	0	0.605192	0.297554	0.0425478	0.0204268	1.18996	453
	1	0.605834	0.29768	0.042418	0.0208177	1.19085	453
	2	0.504821	0.305996	0.0997413	-0.0966585	1.1063	423
	3	0.481334	0.32218	0.135974	-0.152063	1.11473	403
Horvath Clock	0	0.329309	0.183954	0.0740966	-0.0322037	0.690823	453
	1	0.329097	0.184122	0.0745489	-0.0327497	0.690943	453
	2	0.331492	0.189592	0.0811182	-0.0411774	0.704161	423
	3	0.356374	0.198637	0.07356	-0.0341403	0.746888	403
Hannum Clock	0	-0.0685237	0.144597	0.635804	-0.352691	0.215643	453
	1	-0.0683977	0.144742	0.636763	-0.352851	0.216055	453
	2	-0.0309491	0.151044	0.837748	-0.327847	0.265949	423
	3	-0.0629872	0.157433	0.689307	-0.372496	0.246522	403
PhenoAge	0	0.427487	0.21314	0.0454888	0.00861676	0.846357	453
	1	0.427562	0.213373	0.0456879	0.00823054	0.846894	453
	2	0.471394	0.223839	0.035803	0.0314066	0.911381	423
	3	0.449935	0.234098	0.0553238	-0.0102954	0.910166	403
GrimAge	0	0.347733	0.116054	0.00288349	0.119659	0.575807	453
	1	0.34787	0.11616	0.00289817	0.119587	0.576152	453
	2	0.377904	0.121586	0.00201108	0.13891	0.616899	423
	3	0.298183	0.117477	0.0115239	0.0672264	0.52914	403
DunedinPACE	0	0.0255104	0.00462521	5.86867e-08	0.0164207	0.0346	453
	1	0.0254602	0.00454884	3.7951e-08	0.0165206	0.0343998	453
	2	0.0250756	0.00469415	1.51258e-07	0.0158486	0.0343026	423
	3	0.0230459	0.00481983	2.45811e-06	0.0135702	0.0325216	403
Men
7-CpG Clock	0	0.1601	0.28279	0.57158	-0.395663	0.715863	449
	1	0.153768	0.282882	0.587004	-0.40218	0.709716	449
	2	0.022785	0.288991	0.937195	-0.545275	0.590845	421
	3	-0.0100873	0.309929	0.974052	-0.619423	0.599248	398
Horvath Clock	0	0.31748	0.18227	0.0822289	-0.0407321	0.675692	449
	1	0.311671	0.182131	0.0877306	-0.0462702	0.669613	449
	2	0.280385	0.186456	0.1334	-0.0861255	0.646895	421
	3	0.235466	0.19932	0.238185	-0.156408	0.627339	398
Hannum Clock	0	-0.0306898	0.14983	0.837798	-0.325149	0.26377	449
	1	-0.0337236	0.149908	0.822113	-0.328338	0.260891	449
	2	-0.0424144	0.152734	0.781379	-0.342639	0.25781	421
	3	-0.0209819	0.162507	0.897334	-0.340479	0.298516	398
PhenoAge	0	0.501757	0.190643	0.0087842	0.127089	0.876425	449
	1	0.500526	0.190891	0.00903904	0.125369	0.875683	449
	2	0.485371	0.193799	0.0126428	0.104427	0.866315	421
	3	0.382999	0.203565	0.0606523	-0.0172198	0.783217	398
GrimAge	0	0.309624	0.123937	0.0128396	0.0660521	0.553197	449
	1	0.3047	0.123695	0.0141426	0.0616021	0.547799	449
	2	0.292626	0.126434	0.021128	0.044098	0.541153	421
	3	0.0229521	0.120545	0.849093	-0.214046	0.25995	398
DunedinPACE	0	0.0221413	0.00459953	2.02938e-06	0.0131019	0.0311807	449
	1	0.0221769	0.00460533	2.01461e-06	0.0131261	0.0312278	449
	2	0.0213844	0.00476553	9.34228e-06	0.0120169	0.0307519	421
	3	0.0174238	0.00502452	0.000583158	0.00754533	0.0273023	398
Covariate adjustment: Model 0: none; Model 1: age and sex (if applicable); Model 2: Model 1 and overall morbidity; Model 3: Model 2 and lifestyle factors (smoking (packyears), physical activity and alcohol consumption (g/d).

### Sheet: Supplementary Table 5
Supplementary Table 5: Linear regression analysis of all six available epigenetic age estimators on the number of MetS categories fulfilled at follow-up. Analyses of the full dataset and in sex-stratified subgroups are shown below.
Dependent Variable	Model	β	SE	p	lowCI	upCI	n
Women and Men
7-CpG Clock	0	0.0123951	0.188681	0.947635	-0.357852	0.382642	1021
	1	-0.0889383	0.1874	0.63518	-0.456673	0.278796	1021
	2	-0.100065	0.205831	0.62698	-0.504034	0.303905	898
	3	-0.164476	0.22034	0.455612	-0.597002	0.268051	792
Horvath Clock	0	0.134451	0.138424	0.331628	-0.137177	0.40608	1021
	1	0.055313	0.137204	0.686926	-0.213922	0.324548	1021
	2	0.00524175	0.149902	0.972113	-0.28896	0.299444	898
	3	0.0446346	0.159753	0.780013	-0.26896	0.358229	792
Hannum Clock	0	-0.0244712	0.118069	0.835846	-0.256157	0.207214	1021
	1	-0.154827	0.111892	0.166746	-0.374392	0.0647374	1021
	2	-0.111942	0.122742	0.36201	-0.352837	0.128954	898
	3	-0.136201	0.128816	0.290687	-0.389065	0.116664	792
PhenoAge	0	0.515451	0.158701	0.00120038	0.204033	0.826868	1021
	1	0.463204	0.158926	0.00363964	0.151343	0.775064	1021
	2	0.487039	0.170273	0.00433049	0.152857	0.821221	898
	3	0.388796	0.178378	0.0295823	0.0386418	0.738951	792
GrimAge	0	0.301991	0.0970805	0.00191815	0.111491	0.492492	1021
	1	0.157761	0.0870581	0.0702594	-0.0130726	0.328595	1021
	2	0.154378	0.0945543	0.102886	-0.0311965	0.339953	898
	3	0.0171105	0.0915757	0.85183	-0.162652	0.196873	792
DunedinPACE	0	0.0237121	0.00337923	4.12887e-12	0.0170811	0.0303432	1021
	1	0.0217787	0.00331923	8.4767e-11	0.0152654	0.028292	1021
	2	0.0194577	0.00354802	5.41105e-08	0.0124943	0.0264212	898
	3	0.0162734	0.00368648	1.15514e-05	0.00903688	0.02351	792
Women
7-CpG Clock	0	-0.0447128	0.266224	0.866685	-0.567694	0.478268	533
	1	-0.0378458	0.266351	0.887063	-0.561079	0.485388	533
	2	0.0446662	0.296305	0.880244	-0.537619	0.626952	462
	3	0.0338079	0.317586	0.915275	-0.590478	0.658094	420
Horvath Clock	0	0.0578499	0.191375	0.762552	-0.318094	0.433794	533
	1	0.059361	0.191612	0.756836	-0.31705	0.435773	533
	2	0.0142936	0.211398	0.946122	-0.401137	0.429724	462
	3	0.0539445	0.221838	0.807994	-0.382129	0.490018	420
Hannum Clock	0	-0.23205	0.15384	0.132052	-0.53426	0.0701607	533
	1	-0.231922	0.154043	0.132773	-0.534532	0.0706872	533
	2	-0.237817	0.172946	0.169773	-0.577683	0.102048	462
	3	-0.21257	0.180887	0.240611	-0.568143	0.143004	420
PhenoAge	0	0.345595	0.221757	0.119726	-0.0900347	0.781224	533
	1	0.349702	0.221954	0.115722	-0.0863141	0.785719	533
	2	0.391904	0.243077	0.107593	-0.0857799	0.869587	462
	3	0.392291	0.246848	0.112781	-0.0929448	0.877527	420
GrimAge	0	0.112526	0.115264	0.329389	-0.113904	0.338956	533
	1	0.112001	0.115413	0.33227	-0.114722	0.338725	533
	2	0.146562	0.129655	0.258897	-0.108229	0.401354	462
	3	0.16332	0.125624	0.194302	-0.0836223	0.410262	420
DunedinPACE	0	0.024043	0.0045535	1.88562e-07	0.0150979	0.0329881	533
	1	0.0236973	0.00452628	2.37638e-07	0.0148056	0.0325889	533
	2	0.0219878	0.00483644	6.99757e-06	0.0124835	0.0314922	462
	3	0.0224069	0.00504655	1.15596e-05	0.0124867	0.032327	420
Men
7-CpG Clock	0	-0.131405	0.263476	0.618192	-0.649098	0.386289	488
	1	-0.126963	0.264184	0.631028	-0.646049	0.392123	488
	2	-0.217664	0.286651	0.448066	-0.781068	0.34574	436
	3	-0.305554	0.306893	0.320086	-0.909054	0.297946	372
Horvath Clock	0	0.0531068	0.196803	0.787393	-0.333584	0.439797	488
	1	0.0548466	0.197344	0.781189	-0.332908	0.442601	488
	2	0.00491205	0.213873	0.981687	-0.415448	0.425272	436
	3	0.0406668	0.232515	0.861255	-0.41657	0.497903	372
Hannum Clock	0	-0.0765192	0.162811	0.638576	-0.39642	0.243382	488
	1	-0.0735005	0.163246	0.652735	-0.394257	0.247256	488
	2	0.0111062	0.175072	0.949447	-0.332993	0.355206	436
	3	-0.0467052	0.184881	0.800701	-0.410271	0.31686	372
PhenoAge	0	0.584019	0.227739	0.0106343	0.136544	1.03149	488
	1	0.591424	0.228299	0.00987004	0.142848	1.04	488
	2	0.596387	0.239564	0.0131687	0.125531	1.06724	436
	3	0.429518	0.26074	0.100356	-0.0832226	0.942259	372
GrimAge	0	0.202724	0.131238	0.123068	-0.0551399	0.460588	488
	1	0.206211	0.131574	0.117705	-0.0523139	0.464736	488
	2	0.156663	0.137953	0.256743	-0.11448	0.427805	436
	3	-0.153049	0.134337	0.25533	-0.417221	0.111123	372
DunedinPACE	0	0.0190621	0.004894	0.000111948	0.00944609	0.0286781	488
	1	0.0196399	0.00488726	6.78564e-05	0.0100371	0.0292427	488
	2	0.01664	0.00521666	0.00152748	0.00638685	0.0268932	436
	3	0.0093033	0.00545883	0.0891824	-0.00143141	0.020038	372
Covariate adjustment: Model 0: none; Model 1: age and sex (if applicable); Model 2: Model 1 and overall morbidity; Model 3: Model 2 and lifestyle factors (smoking (packyears), physical activity and alcohol consumption (g/d).

### Sheet: Supplementary Table 6
Supplementary Table 6: Logistic regression analysis of all six available epigenetic age estimators as assessed at baseline on MetS status (incident cases) at follow-up in the full dataset and sex-stratified subgroup analyses.
Independent Variable	Model	OR	lowCI	upCI	p-value	AUC	n
Women and Men
7-CpG Clock	0	0.991156	0.962341	1.02075	0.55386	0.508432	575
	1	0.983741	0.954091	1.01406	0.290988	0.56298	575
	2	0.981158	0.950298	1.01272	0.240335	0.569642	542
	3	0.983379	0.951941	1.0156	0.309194	0.573623	513
Horvath Clock	0	1.02607	0.978646	1.07606	0.286826	0.537357	575
	1	1.02024	0.972419	1.07053	0.412997	0.568356	575
	2	1.01962	0.969261	1.07264	0.451616	0.568465	542
	3	1.03192	0.980166	1.08672	0.231657	0.576761	513
Hannum Clock	0	1.01639	0.957794	1.07852	0.590678	0.516946	575
	1	0.998075	0.937883	1.06182	0.951398	0.556002	575
	2	0.994793	0.932746	1.06055	0.873148	0.559914	542
	3	1.00825	0.944075	1.07661	0.805848	0.562159	513
PhenoAge	0	0.989139	0.946947	1.03305	0.622215	0.486012	575
	1	0.986386	0.943978	1.0305	0.53937	0.562049	575
	2	0.984072	0.940165	1.02974	0.488409	0.566878	542
	3	0.985745	0.940908	1.03249	0.543809	0.565932	513
GrimAge	0	1.07445	1.00793	1.14531	0.0272182	0.585891	575
	1	1.05364	0.982564	1.12936	0.140362	0.582132	575
	2	1.06309	0.988808	1.14251	0.0960822	0.59031	542
	3	1.07322	0.986495	1.16825	0.100488	0.585456	513
DunedinPACE	0	10.8101	1.81414	65.9205	0.00924821	0.572507	575
	1	8.04781	1.26605	51.9343	0.027396	0.587263	575
	2	6.4314	0.945774	44.2357	0.0572031	0.588518	542
	3	9.8349	1.28712	77.4571	0.0283785	0.601329	513
Women
7-CpG Clock	0	1.00078	0.960467	1.04279	0.970176	0.502961	319
	1	1.00098	0.960679	1.04295	0.962664	0.500296	319
	2	0.998445	0.956252	1.04241	0.943462	0.520713	302
	3	0.99599	0.95334	1.04048	0.856598	0.5695	284
Horvath Clock	0	1.0143	0.948607	1.08441	0.676528	0.52221	319
	1	1.01379	0.948242	1.08382	0.687012	0.521322	319
	2	1.00967	0.940859	1.08329	0.788229	0.522413	302
	3	1.01648	0.944876	1.09357	0.65979	0.583079	284
Hannum Clock	0	0.998857	0.913437	1.09193	0.979906	0.500178	319
	1	0.998925	0.913509	1.09199	0.981086	0.495854	319
	2	0.983346	0.896325	1.07791	0.720395	0.527515	302
	3	0.992704	0.901501	1.09277	0.880965	0.568813	284
PhenoAge	0	0.972416	0.914416	1.03347	0.368798	0.471156	319
	1	0.972141	0.914148	1.03318	0.364004	0.537491	319
	2	0.962139	0.902641	1.02451	0.230601	0.551595	302
	3	0.966232	0.904994	1.03073	0.298751	0.57011	284
GrimAge	0	1.0973	0.988713	1.21716	0.0782271	0.591033	319
	1	1.09661	0.988199	1.21635	0.0800698	0.593284	319
	2	1.09434	0.982943	1.21736	0.0964883	0.598191	302
	3	1.10746	0.983326	1.24967	0.0929708	0.624657	284
DunedinPACE	0	15.8721	1.21769	216.548	0.0355651	0.57901	319
	1	17.5136	1.20544	267.07	0.0367985	0.580017	319
	2	14.5061	0.875583	251.396	0.0625531	0.580369	302
	3	24.8957	1.29623	519.352	0.0345359	0.608483	284
Men
7-CpG Clock	0	0.9635	0.919818	1.00804	0.11003	0.548114	256
	1	0.962386	0.91842	1.00717	0.10186	0.464508	256
	2	0.960032	0.914549	1.00633	0.0930922	0.549877	240
	3	0.972325	0.925164	1.02082	0.261194	0.591158	229
Horvath Clock	0	1.02645	0.958139	1.10047	0.458296	0.543808	256
	1	1.02534	0.956221	1.10019	0.482643	0.533264	256
	2	1.02905	0.955935	1.10842	0.446374	0.529875	240
	3	1.05114	0.973745	1.13676	0.204485	0.59673	229
Hannum Clock	0	0.997289	0.914553	1.08674	0.950629	0.507351	256
	1	0.995508	0.912019	1.08558	0.919007	0.511212	256
	2	0.998782	0.910954	1.09403	0.979101	0.508348	240
	3	1.01669	0.924079	1.11835	0.732637	0.579832	229
PhenoAge	0	1.00151	0.940201	1.0667	0.962557	0.505643	256
	1	1.00102	0.939673	1.06625	0.974569	0.504826	256
	2	1.00644	0.942011	1.07524	0.848631	0.5214	240
	3	1.00561	0.937672	1.07872	0.875081	0.582938	229
GrimAge	0	1.01944	0.927867	1.11886	0.685409	0.529032	256
	1	1.0179	0.926007	1.11791	0.710684	0.528958	256
	2	1.03557	0.938213	1.1425	0.484594	0.457835	240
	3	1.02731	0.910309	1.15998	0.661366	0.580563	229
DunedinPACE	0	3.70077	0.269461	52.0787	0.327922	0.540169	256
	1	3.67341	0.268698	51.5236	0.329916	0.537645	256
	2	2.96331	0.201014	44.5355	0.428416	0.540978	240
	3	7.3739	0.389611	152.294	0.187452	0.597278	229
Covariate adjustment: Model 0: none; Model 1: age and sex (if applicable); Model 2: Model 1 and overall morbidity; Model 3: Model 2 and lifestyle factors (smoking (packyears), physical activity and alcohol consumption (g/d).
